# Loss-of-function mutation in *IKZF2* leads to immunodeficiency with dysregulated germinal center reactions and reduction of MAIT cells

**DOI:** 10.1101/2021.08.25.21262015

**Authors:** Iivo Hetemäki, Meri Kaustio, Matias Kinnunen, Nelli Heikkilä, Salla Keskitalo, Simo Miettinen, Joona Sarkkinen, Virpi Glumoff, Noora Andersson, Kaisa Kettunen, Reetta Vanhanen, Katariina Nurmi, Kari K Eklund, Johannes Dunkel, Mikko Mäyränpää, Heinrich Schlums, T. Petteri Arstila, Kai Kisand, Yenan T. Bryceson, Pärt Peterson, Ulla Otava, Jaana Syrjänen, Janna Saarela, Markku Varjosalo, Eliisa Kekäläinen

## Abstract

The IKAROS family transcription factors regulate lymphocyte development. Loss-of-function variants in *IKZF1* cause primary immunodeficiency, but IKAROS family members *IKZF2* and *IKZF3* have not yet been associated with immunodeficiency yet. Here, we describe a pedigree with a heterozygous truncating variant in *IKZF2*, encoding the translational activator and repressor HELIOS which is highly expressed in regulatory T cells and effector T cells, particularly of the CD8^+^ T cell lineage. Protein-protein interaction analysis revealed that the variant abolished HELIOS dimerizations as well as binding to members of the Mi-2/NuRD chromatin remodeling complex. Patients carrying the *IKZF2* variant presented with a combined immunodeficiency phenotype characterized by recurrent upper respiratory infections, thrush and mucosal ulcers, as well as chronic lymphadenopathy. With extensive immunophenotyping, functional assays, and transcriptional analysis we show that reduced HELIOS expression was associated with chronic T cell activation and increased production of pro-inflammatory cytokines both in effector and regulatory T cells. Lymph node histology from patients indicated dysregulated germinal center reactions. Moreover, affected individuals displayed profoundly reduced circulating MAIT cell numbers. In summary, we show that this novel loss-of-function variant in HELIOS leads to an immunodeficiency with signs of immune overactivation.

**One sentence summary:** Truncating variant of HELIOS causes immunodeficiency with signs of immune overactivation.
