## Supplementary material for "Loss-of-function mutation in *IKZF2* leads to immunodeficiency with dysregulated germinal center reactions and reduction of MAIT cells": suppl_table3

### Sheet: NanostringPBMC
Expression of set of genes in PBMC ex vivo. The expression level in patients compared to that of age and sex matched healthy control is shown. The average and standard deviotion of three measurements is displayed.
	Patient 1		Patient 2
	Average		Average
Probe Name	fold change	STDEV	fold change	STDEV
SIGLEC1	8.38098	0.170444	0.5497	0.00653493		average fold change >2 = red font
NLRP3	5.43807	0.137147	1.71751	0.0603237		average fold change >1, <2 = blue font
IFI44L	3.72265	0.1134	0.355115	0.00882639
NFKB2	3.66029	0.20364	1.24362	0.0639641
CXCL9	2.9496	0.241398	1.06482	0.188535
RELB	2.8462	0.109219	1.20295	0.0379375
NFKBIA	2.65405	0.101207	1.49415	0.0539317
IFIT3	2.52438	0.139335	0.69657	0.109097
REL	2.44356	0.0675084	1.58065	0.0467729
IFI44	2.247	0.0344599	0.773346	0.0103334
IL6	2.15297	0.0830685	0.937334	0.0538582
IFIH1	1.95409	0.0469226	1.17136	0.0162252
RSAD2	1.93239	0.0411728	0.821785	0.0315965
IL18	1.75236	0.066231	1.15435	0.0322297
IFI6	1.74178	0.019595	0.684676	0.0148843
IFIT1	1.72302	0.0687754	0.445355	0.01174
STAT1	1.67034	0.0376735	1.1942	0.0284269
CXCL10	1.66061	0.15593	0.652085	0.0712209
IL1B	1.63446	0.0608821	0.709276	0.0145773
CASP5	1.61053	0.203482	0.50172	0.0296
CASP8	1.52972	0.0586268	1.63942	0.0765476
STAT3	1.51907	0.0548408	1.09852	0.0428033
STAT6	1.43909	0.0585097	1.19614	0.061005
STAT4	1.43429	0.101728	1.75247	0.109159
MX1	1.39541	0.00618294	0.359447	0.00561217
NFKB1	1.36456	0.0412949	0.880784	0.0311669
JAK3	1.3496	0.00818214	0.934755	0.00666076
STAT2	1.29633	0.0499347	0.799654	0.0227148
IFI27	1.18717	0.173124	0.92731	0.183444
ISG15	1.14467	0.0245106	0.713513	0.0250202
IFNA1	1.05336	0.0957157	0.92731	0.183444
IFNA2	1.05336	0.0957157	0.92731	0.183444
IFNB1	1.05336	0.0957157	0.92731	0.183444
IL1A	1.05336	0.0957157	0.92731	0.183444
JAK2	1.03059	0.0112586	1.5079	0.00740438
IDO1	0.990512	0.0495541	0.86988	0.0774359
RELA	0.990434	0.0119715	1.1076	0.0143864
JAK1	0.977869	0.0284192	1.17202	0.0469094
IFNG	0.90072	0.0359002	0.91727	0.0221679
CASP1	0.874901	0.0332925	0.832591	0.0247281
STAT5B	0.798238	0.0155219	1.04154	0.0257536
USP18	0.707662	0.0561749	0.429117	0.0208602
IFIT2	0.697661	0.0180813	1.00275	0.0156572
OAS1	0.657104	0.0089718	0.470612	0.00118592
NLRP12	0.562658	0.0183658	0.847467	0.0122986

### Sheet: EdgeR RNAseq CD8+ ex vivo
													Raw counts					TMMlog2 normalized counts
EnsGene	symbol	description	logFC..Intercept.	logCPM..Intercept.	LR..Intercept.	PValue..Intercept.	FDR..Intercept.	logFC.as.factor.group.2	logCPM.as.factor.group.2	LR.as.factor.group.2	PValue.as.factor.group.2	FDR.as.factor.group.2	Patient 1	Patient 2	Control 1	Control 2	Control 3	Patient 1	Patient 2	Control 1	Control 2	Control 3
ENSG00000143546	S100A8	S100 calcium binding protein A8 [Source:HGNC Symbol;Acc:HGNC:10498]	-16.8712	4.58757	1191.28	0	0	2.50322	4.58757	45.9231	0	0	75	72	21	21	11	5.69071	5.42471	3.32996	3.04435	2.7643
ENSG00000144290	SLC4A10	solute carrier family 4 member 10 [Source:HGNC Symbol;Acc:HGNC:13811]	-14.6387	4.70203	772.961	0	0	-4.57086	4.70203	58.4569	0	0	0	5	69	138	51	-2.92464	1.6348	5.03296	5.7409	4.95519
ENSG00000163220	S100A9	S100 calcium binding protein A9 [Source:HGNC Symbol;Acc:HGNC:10499]	-16.6707	4.99819	778.41	0	0	2.76517	4.99819	43.2191	0	0	52	157	19	27	15	5.16396	6.54701	3.18756	3.40179	3.20429
ENSG00000204103	MAFB	MAF bZIP transcription factor B [Source:HGNC Symbol;Acc:HGNC:6408]	-18.4778	3.634	716.219	0	0	3.25825	3.634	38.2238	0	2e-06	27	56	7	6	4	4.2233	5.0634	1.7823	1.29346	1.353
ENSG00000038427	VCAN	versican [Source:HGNC Symbol;Acc:HGNC:2464]	-17.4189	4.40845	644.418	0	0	2.94936	4.40845	36.9814	0	3e-06	37	104	13	19	5	4.67512	5.95386	2.64966	2.90238	1.65997
ENSG00000101665	SMAD7	SMAD family member 7 [Source:HGNC Symbol;Acc:HGNC:6773]	-16.2235	4.83103	1159.1	0	0	1.95766	4.83103	30.9454	0	3.6e-05	61	99	33	27	22	5.39347	5.88293	3.97515	3.40179	3.75025
ENSG00000120738	EGR1	early growth response 1 [Source:HGNC Symbol;Acc:HGNC:3238]	-17.2249	4.08051	1055.14	0	0	2.28064	4.08051	31.2251	0	3.6e-05	46	53	17	14	10	4.98777	4.98429	3.02954	2.47086	2.62959
ENSG00000140319	SRP14	signal recognition particle 14 [Source:HGNC Symbol;Acc:HGNC:11299]	-11.9486	8.77856	1044.18	0	0	1.50484	8.77856	31.1189	0	3.6e-05	1268	946	619	619	378	9.76677	9.13639	8.19307	7.90341	7.8397
ENSG00000091129	NRCAM	neuronal cell adhesion molecule [Source:HGNC Symbol;Acc:HGNC:7994]	-16.3392	3.14598	297.848	0	0	-7.51756	3.14598	26.8115	0	0.00027	0	0	9	53	18	-2.92464	-2.92464	2.13254	4.36598	3.46388
ENSG00000244879	GABPB1-AS1	GABPB1 antisense RNA 1 [Source:HGNC Symbol;Acc:HGNC:44157]	-12.3527	7.14786	846.813	0	0	-1.59215	7.14786	22.1878	2e-06	0.002682	110	86	309	715	248	6.24208	5.68033	7.19139	8.1113	7.23209
ENSG00000120875	DUSP4	dual specificity phosphatase 4 [Source:HGNC Symbol;Acc:HGNC:3070]	-16.2988	4.62043	969.383	0	0	1.76412	4.62043	21.3606	4e-06	0.003752	75	55	31	35	14	5.69071	5.03751	3.88573	3.77208	3.10622
ENSG00000134256	CD101	CD101 molecule [Source:HGNC Symbol;Acc:HGNC:5949]	-16.3235	3.21753	623.869	0	0	-3.17941	3.21753	19.6715	9e-06	0.008313	2	2	24	39	16	0.590279	0.401848	3.52024	3.92677	3.2961
ENSG00000085265	FCN1	ficolin 1 [Source:HGNC Symbol;Acc:HGNC:3623]	-18.4278	3.0808	650.946	0	0	2.46695	3.0808	19.4659	1e-05	0.008546	21	28	5	10	3	3.86364	4.06907	1.3188	1.99908	0.962546
ENSG00000148848	ADAM12	ADAM metallopeptidase domain 12 [Source:HGNC Symbol;Acc:HGNC:190]	-17.4262	2.23398	436.6	0	0	-6.43057	2.23398	18.9454	1.3e-05	0.010423	0	0	8	18	10	-2.92464	-2.92464	1.96802	2.82579	2.62959
ENSG00000130775	THEMIS2	thymocyte selection associated family member 2 [Source:HGNC Symbol;Acc:HGNC:16839]	-14.9511	4.55309	740.931	0	0	-2.0477	4.55309	18.5746	1.6e-05	0.011816	6	18	90	62	47	2.08855	3.43792	5.41493	4.59092	4.83788
ENSG00000204267	TAP2	transporter 2, ATP binding cassette subfamily B member [Source:HGNC Symbol;Acc:HGNC:44]	-12.2145	8.3013	1033.87	0	0	1.16598	8.3013	17.9136	2.3e-05	0.015673	878	572	504	519	320	9.2366	8.41078	7.8967	7.64935	7.59954
ENSG00000182985	CADM1	cell adhesion molecule 1 [Source:HGNC Symbol;Acc:HGNC:5951]	-17.3514	4.09575	408.789	0	0	2.44887	4.09575	17.6633	2.6e-05	0.016825	15	91	12	17	9	3.38342	5.76165	2.53671	2.74491	2.481
ENSG00000275395	FCGBP	Fc fragment of IgG binding protein [Source:HGNC Symbol;Acc:HGNC:13572]	-15.1352	4.30375	394.86	0	0	-2.72559	4.30375	17.4543	2.9e-05	0.017736	5	8	20	80	71	1.83442	2.28974	3.26051	4.95688	5.43079
ENSG00000011422	PLAUR	plasminogen activator, urokinase receptor [Source:HGNC Symbol;Acc:HGNC:9053]	-18.3384	3.09557	570.365	0	0	2.3598	3.09557	16.6716	4.4e-05	0.025373	15	34	6	9	4	3.38342	4.34718	1.56909	1.85235	1.353
ENSG00000186049	KRT73	keratin 73 [Source:HGNC Symbol;Acc:HGNC:28928]	-17.2534	2.40332	504.899	0	0	-4.05823	2.40332	15.7089	7.4e-05	0.04007	0	1	12	20	9	-2.92464	-0.46106	2.53671	2.97511	2.481
ENSG00000123989	CHPF	chondroitin polymerizing factor [Source:HGNC Symbol;Acc:HGNC:24291]	-18.954	2.66812	503.099	0	0	2.53751	2.66812	15.0879	0.000103	0.04123	12	24	6	3	3	3.06604	3.84856	1.56909	0.368964	0.962546
ENSG00000125458	NT5C	5', 3'-nucleotidase, cytosolic [Source:HGNC Symbol;Acc:HGNC:17144]	-15.0948	5.40058	1622	0	0	1.10584	5.40058	15.2409	9.5e-05	0.04123	100	91	63	78	42	6.10483	5.76165	4.90227	4.92051	4.6764
ENSG00000154814	OXNAD1	oxidoreductase NAD binding domain containing 1 [Source:HGNC Symbol;Acc:HGNC:25128]	-12.6507	6.93807	1130.04	0	0	-1.16001	6.93807	15.4085	8.7e-05	0.04123	105	112	238	524	249	6.17509	6.06056	6.81513	7.66318	7.23789
ENSG00000160789	LMNA	lamin A/C [Source:HGNC Symbol;Acc:HGNC:6636]	-15.5643	5.05406	1178.84	0	0	1.29775	5.05406	15.0933	0.000102	0.04123	69	90	39	41	47	5.57074	5.74575	4.2143	3.99831	4.83788
ENSG00000167470	MIDN	midnolin [Source:HGNC Symbol;Acc:HGNC:16298]	-12.5832	7.85313	1194.58	0	0	1.02822	7.85313	15.2705	9.3e-05	0.04123	397	654	425	339	262	8.0919	8.60399	7.65089	7.03541	7.31125
ENSG00000211689	TRGC1	T cell receptor gamma constant 1 [Source:HGNC Symbol;Acc:HGNC:12275]	-16.087	4.68898	861.435	0	0	1.53728	4.68898	15.2123	9.6e-05	0.04123	45	87	31	25	32	4.9562	5.69696	3.88573	3.2922	4.2864
ENSG00000262580	AC087741.1	novel transcript, antisense to CARD14	-14.9422	4.5563	528.997	0	0	-2.09653	4.5563	15.1226	0.000101	0.04123	11	12	29	107	66	2.94257	2.86169	3.7904	5.37487	5.32577
ENSG00000051523	CYBA	cytochrome b-245 alpha chain [Source:HGNC Symbol;Acc:HGNC:2577]	-14.9576	5.56206	1349.27	0	0	1.14912	5.56206	14.7957	0.00012	0.046416	108	109	88	62	48	6.21565	6.02146	5.38262	4.59092	4.86811

### Sheet: EdgeR RNAseq Treg ex vivo
													Raw counts							TMMlog2 normalized counts
EnsGene	symbol	description	logFC..Intercept.	logCPM..Intercept.	LR..Intercept.	PValue..Intercept.	FDR..Intercept.	logFC.as.factor.group.2	logCPM.as.factor.group.2	LR.as.factor.group.2	PValue.as.factor.group.2	FDR.as.factor.group.2	Patient 1	Patient 2	Control 1	Control 2	Control 3	Control 4	Control 5	Patient 1	Patient 2	Control 1	Control 2	Control 3	Control 4	Control 5
ENSG00000163220	S100A9	S100 calcium binding protein A9 [Source:HGNC Symbol;Acc:HGNC:10499]	-15.6544	8.55033	428.917	0	0	5.56876	8.55033	58.8273	0	0	133	10	1	1	1	1	0	10.8791	8.17252	5.07771	5.41479	3.96616	5.02615	2.33269
ENSG00000169429	CXCL8	C-X-C motif chemokine ligand 8 [Source:HGNC Symbol;Acc:HGNC:6025]	-18.7088	7.66369	1114.14	0	0	7.76707	7.66369	87.0713	0	0	51	14	0	0	0	0	0	9.5024	8.65073	2.33269	2.33269	2.33269	2.33269	2.33269
ENSG00000075426	FOSL2	FOS like 2, AP-1 transcription factor subunit [Source:HGNC Symbol;Acc:HGNC:3798]	-14.9258	7.31539	626.962	0	0	3.37992	7.31539	26.0893	0	0.000283	22	15	2	1	1	0	3	8.30255	8.74906	5.96589	5.41479	3.96616	2.33269	6.04423
ENSG00000198355	PIM3	Pim-3 proto-oncogene, serine/threonine kinase [Source:HGNC Symbol;Acc:HGNC:19310]	-10.89	9.91132	844.652	0	0	1.78765	9.91132	25.3535	0	0.000311	198	46	10	10	68	26	22	11.4519	10.3543	8.19167	8.57462	9.50237	9.49442	8.82031
ENSG00000196126	HLA-DRB1	major histocompatibility complex, class II, DR beta 1 [Source:HGNC Symbol;Acc:HGNC:4948]	-12.6021	8.58308	769.997	0	0	2.27151	8.58308	24.8373	1e-06	0.000325	56	32	3	8	11	7	7	9.63643	9.83317	6.51157	8.25745	6.92535	7.62843	7.20228
ENSG00000139112	GABARAPL1	GABA type A receptor associated protein like 1 [Source:HGNC Symbol;Acc:HGNC:4068]	-13.1868	8.03693	1160.41	0	0	2.16982	8.03693	23.8733	1e-06	0.000446	45	15	2	1	10	6	7	9.32316	8.74906	5.96589	5.41479	6.79382	7.41214	7.20228
ENSG00000130066	SAT1	spermidine/spermine N1-acetyltransferase 1 [Source:HGNC Symbol;Acc:HGNC:10540]	-12.4168	8.51373	1287.88	0	0	1.82647	8.51373	22.4678	2e-06	0.000761	61	20	4	4	19	7	11	9.75907	9.15987	6.90655	7.281	7.68845	7.62843	7.8363
ENSG00000124762	CDKN1A	cyclin dependent kinase inhibitor 1A [Source:HGNC Symbol;Acc:HGNC:1784]	-14.3238	7.36849	901.333	0	0	2.67713	7.36849	22.295	2e-06	0.000761	23	13	3	0	7	1	1	8.36568	8.5452	6.51157	2.33269	6.30705	5.02615	4.66424
ENSG00000140564	FURIN	furin, paired basic amino acid cleaving enzyme [Source:HGNC Symbol;Acc:HGNC:8568]	-14.2039	7.40286	860.841	0	0	2.47646	7.40286	19.5994	1e-05	0.002762	33	6	2	1	7	1	2	8.87982	7.45225	5.96589	5.41479	6.30705	5.02615	5.5133
ENSG00000100906	NFKBIA	NFKB inhibitor alpha [Source:HGNC Symbol;Acc:HGNC:7797]	-10.2946	10.4139	480.86	0	0	1.7142	10.4139	15.9584	6.5e-05	0.014045	176	110	12	25	154	15	31	11.2823	11.6089	8.45055	9.88506	10.6761	8.70824	9.3104
ENSG00000170525	PFKFB3	6-phosphofructo-2-kinase/fructose-2,6-biphosphatase 3 [Source:HGNC Symbol;Acc:HGNC:8874]	-14.6161	7.15425	661.362	0	0	2.5965	7.15425	16.2252	5.6e-05	0.014045	25	6	0	1	2	2	4	8.48421	7.45225	2.33269	5.41479	4.71264	5.91009	6.43147
ENSG00000105835	NAMPT	nicotinamide phosphoribosyltransferase [Source:HGNC Symbol;Acc:HGNC:30092]	-14.7021	7.04707	662.637	0	0	2.64738	7.04707	16.0135	6.3e-05	0.014045	15	11	0	2	5	1	1	7.76071	8.30773	2.33269	6.32699	5.85787	5.02615	4.66424
ENSG00000103187	COTL1	coactosin like F-actin binding protein 1 [Source:HGNC Symbol;Acc:HGNC:18304]	-12.1157	8.62228	1207.77	0	0	1.52266	8.62228	15.7023	7.4e-05	0.014844	57	22	7	7	22	9	9	9.66181	9.29621	7.68771	8.06819	7.89514	7.98281	7.55384
ENSG00000185950	IRS2	insulin receptor substrate 2 [Source:HGNC Symbol;Acc:HGNC:6126]	-11.3952	9.27548	810.681	0	0	1.51454	9.27548	15.1269	0.000101	0.017444	98	34	14	1	53	12	20	10.4399	9.92016	8.66997	5.41479	9.14567	8.39065	8.68441
ENSG00000070961	ATP2B1	ATPase plasma membrane Ca2+ transporting 1 [Source:HGNC Symbol;Acc:HGNC:814]	-14.0158	7.39786	787.114	0	0	2.19249	7.39786	15.1582	9.9e-05	0.017444	32	5	2	1	8	1	3	8.83591	7.19749	5.96589	5.41479	6.48817	5.02615	6.04423
ENSG00000176928	GCNT4	glucosaminyl (N-acetyl) transferase 4, core 2 [Source:HGNC Symbol;Acc:HGNC:17973]	-12.2381	7.55319	1336.14	0	0	-2.30961	7.55319	13.4464	0.000245	0.039935	5	0	9	4	20	7	10	6.24126	2.33269	8.04242	7.281	7.76069	7.62843	7.70197

### Sheet: EdqeR RNAseq CD3+ unstim
													Raw data								TMMlog2 normalized
EnsGene	symbol	description	logFC..Intercept.	logCPM..Intercept.	LR..Intercept.	PValue..Intercept.	FDR..Intercept.	logFC.as.factor.group.2	logCPM.as.factor.group.2	LR.as.factor.group.2	PValue.as.factor.group.2	FDR.as.factor.group.2	Patient 1	Patient 2	Control 1	Control 2	Control 3	Control 4	Control 5	Control 6	Patient 1	Patient 2	Control 1	Control 2	Control 3	Control 4	Control 5	Control 6
ENSG00000276085	CCL3L1	C-C motif chemokine ligand 3 like 1 [Source:HGNC Symbol;Acc:HGNC:10628]	-15.8905	5.45127	812.367	0	0	2.83551	5.45127	36.6429	0	1.4e-05	67	51	7	7	5	5	7	32	6.95335	6.78477	2.71302	3.3404	3.39134	4.36704	4.27313	5.13952
ENSG00000048052	HDAC9	histone deacetylase 9 [Source:HGNC Symbol;Acc:HGNC:14065]	-18.4851	3.32826	1290.51	0	0	3.03322	3.32826	24.2418	1e-06	0.004308	10	12	3	3	1	1	0	2	4.23604	4.71457	1.60573	2.19356	1.27818	2.15504	-1.29179	1.37072
ENSG00000004399	PLXND1	plexin D1 [Source:HGNC Symbol;Acc:HGNC:9107]	-16.0384	4.79833	1474.03	0	0	1.96035	4.79833	22.4371	2e-06	0.007339	24	33	20	15	4	1	6	14	5.48071	6.15965	4.16796	4.40857	3.08338	2.15504	4.05581	3.96821
ENSG00000121413	ZSCAN18	zinc finger and SCAN domain containing 18 [Source:HGNC Symbol;Acc:HGNC:21037]	-14.3831	5.37543	2665.65	0	0	-1.94402	5.37543	19.3293	1.1e-05	0.019827	7	5	60	34	23	8	19	42	3.7348	3.48262	5.7309	5.57355	5.54834	5.03436	5.69433	5.52785
ENSG00000140092	FBLN5	fibulin 5 [Source:HGNC Symbol;Acc:HGNC:3602]	-15.5376	4.30934	1150.88	0	0	-4.12536	4.30934	19.4817	1e-05	0.019827	0	1	32	18	6	1	10	20	-1.29179	1.3575	4.83369	4.66697	3.64498	2.15504	4.77853	4.47144
ENSG00000196126	HLA-DRB1	major histocompatibility complex, class II, DR beta 1 [Source:HGNC Symbol;Acc:HGNC:4948]	-12.9856	7.58346	873.049	0	0	1.6519	7.58346	19.2064	1.2e-05	0.019827	108	266	140	150	46	23	44	93	7.64034	9.1633	6.94694	7.70531	6.54203	6.54615	6.89935	6.66767
ENSG00000116574	RHOU	ras homolog family member U [Source:HGNC Symbol;Acc:HGNC:17794]	-16.9322	4.26867	686.509	0	0	2.47902	4.26867	18.4955	1.7e-05	0.024671	20	24	4	13	1	4	2	5	5.22032	5.70331	1.97154	4.20638	1.27818	4.05223	2.54003	2.54901
ENSG00000182871	COL18A1	collagen type XVIII alpha 1 chain [Source:HGNC Symbol;Acc:HGNC:2195]	-13.5794	6.08605	788.333	0	0	-2.42812	6.08605	17.5596	2.8e-05	0.032364	8	7	68	55	83	11	31	50	3.9219	3.95291	5.91017	6.26272	7.39068	5.48888	6.39619	5.77734
ENSG00000272031	ANKRD34A	ankyrin repeat domain 34A [Source:HGNC Symbol;Acc:HGNC:27639]	-19.6701	2.76667	774.871	0	0	3.45857	2.76667	17.5004	2.9e-05	0.032364	7	6	1	2	0	0	0	1	3.7348	3.73684	0.363784	1.67161	-1.29179	-1.29179	-1.29179	0.582282
ENSG00000165168	CYBB	cytochrome b-245 beta chain [Source:HGNC Symbol;Acc:HGNC:2578]	-17.4881	4.28986	271.857	0	0	3.31744	4.28986	16.4842	4.9e-05	0.049743	6	45	17	1	0	1	0	7	3.51977	6.60491	3.93927	0.84565	-1.29179	2.15504	-1.29179	3.00537

### Sheet: EdqeR RNAseq CD3+ CD3CD28stim
													Raw data							TMMlog2 normalized
EnsGene	symbol	description	logFC..Intercept.	logCPM..Intercept.	LR..Intercept.	PValue..Intercept.	FDR..Intercept.	logFC.as.factor.group.2	logCPM.as.factor.group.2	LR.as.factor.group.2	PValue.as.factor.group.2	FDR.as.factor.group.2	Patient 1	Patient 2	Control 1	Control 2	Control 3	Control 4	Control 5	Patient 1	Patient 2	Control 1	Control 2	Control 3	Control 4	Control 5
ENSG00000272501	AL662844.4	novel transcript, antisense to HCG27	-17.3251	2.43364	1048.17	0	0	-6.50126	2.43364	24.0153	1e-06	0.00065	0	0	22	12	14	2	7	-2.88157	-2.88157	2.7638	2.02127	3.40908	1.6785	2.55096
ENSG00000256360	NA	NA	-18.4298	1.61715	846.445	0	0	-5.39654	1.61715	12.3665	0.000437	0.049061	0	0	7	8	8	1	2	-2.88157	-2.88157	1.1722	1.46022	2.61548	0.7384	0.824792
ENSG00000142173	COL6A2	collagen type VI alpha 2 chain [Source:HGNC Symbol;Acc:HGNC:2212]	-17.023	2.7652	1639.86	0	0	-2.54896	2.7652	14.6618	0.000129	0.02131	2	2	28	22	6	3	14	0.127468	0.814506	3.10554	2.87365	2.21105	2.24293	3.53416
ENSG00000186716	BCR	BCR, RhoGEF and GTPase activating protein [Source:HGNC Symbol;Acc:HGNC:1014]	-15.5181	4.13288	2624.49	0	0	-2.15472	4.13288	27.9605	0	0.000202	13	3	67	56	32	11	34	2.66769	1.36188	4.35097	4.20527	4.59132	4.08701	4.80429
ENSG00000205485	AC004980.1		-16.1525	3.5585	2531.84	0	0	-2.11316	3.5585	19.8585	8e-06	0.003916	3	7	46	47	21	9	11	0.651422	2.54008	3.81282	3.95453	3.98789	3.80006	3.19084
ENSG00000247516	MIR4458HG	MIR4458 host gene [Source:HGNC Symbol;Acc:HGNC:49008]	-15.6819	4.00889	4049.13	0	0	-1.78917	4.00889	23.5083	1e-06	0.000735	11	7	68	60	29	10	19	2.43227	2.54008	4.3722	4.3041	4.45014	3.95065	3.97028
ENSG00000198933	TBKBP1	TBK1 binding protein 1 [Source:HGNC Symbol;Acc:HGNC:30140]	-14.651	5.01837	2405.76	0	0	-1.61178	5.01837	23.2204	1e-06	0.000795	22	19	98	125	68	25	45	3.41402	3.95923	4.89655	5.35783	5.67448	5.26497	5.20697
ENSG00000173114	LRRN3	leucine rich repeat neuronal 3 [Source:HGNC Symbol;Acc:HGNC:17200]	-14.0625	5.61445	1347.83	0	0	-1.356	5.61445	13.5617	0.000231	0.033783	65	16	184	118	94	28	104	4.96476	3.71366	5.80233	5.27497	6.14055	5.42792	6.41255
ENSG00000171224	FAM241B	family with sequence similarity 241 member B [Source:HGNC Symbol;Acc:HGNC:23519]	-14.9356	4.77182	2573.28	0	0	-1.31434	4.77182	16.071	6.1e-05	0.016031	30	13	140	93	37	19	33	3.85658	3.41754	5.40915	4.93284	4.79968	4.87064	4.76144
ENSG00000129347	KRI1	KRI1 homolog [Source:HGNC Symbol;Acc:HGNC:25769]	-14.2371	5.47759	2436.58	0	0	-1.15744	5.47759	15.1639	9.9e-05	0.018681	42	33	142	184	69	22	83	4.33814	4.75035	5.42955	5.91407	5.69549	5.08124	6.08773
ENSG00000186854	TRABD2A	TraB domain containing 2A [Source:HGNC Symbol;Acc:HGNC:27013]	-12.9192	6.82013	2912.32	0	0	-0.889169	6.82013	14.7604	0.000122	0.020754	173	67	431	327	200	82	166	6.3731	5.76835	7.0283	6.74224	7.22834	6.97512	7.08629
ENSG00000185201	IFITM2	interferon induced transmembrane protein 2 [Source:HGNC Symbol;Acc:HGNC:5413]	-11.6883	8.04368	2466.66	0	0	-0.881187	8.04368	15.4106	8.7e-05	0.01719	360	191	1325	935	412	169	292	7.4291	7.27736	8.64752	8.25672	8.27031	8.01764	7.90045
ENSG00000099204	ABLIM1	actin binding LIM protein 1 [Source:HGNC Symbol;Acc:HGNC:78]	-12.2823	7.46374	2534.48	0	0	-0.817762	7.46374	12.5697	0.000392	0.046215	289	107	693	557	332	108	241	7.11245	6.44238	7.7129	7.50987	7.95901	7.37208	7.62369
ENSG00000182866	LCK	LCK proto-oncogene, Src family tyrosine kinase [Source:HGNC Symbol;Acc:HGNC:6524]	-13.0187	6.73832	3081.48	0	0	-0.799398	6.73832	12.4212	0.000424	0.048112	165	71	455	304	171	85	135	6.30491	5.85181	7.1064	6.63716	7.00256	7.0269	6.7884
ENSG00000111667	USP5	ubiquitin specific peptidase 5 [Source:HGNC Symbol;Acc:HGNC:12628]	-13.8704	5.89531	4181.36	0	0	-0.793815	5.89531	12.4738	0.000413	0.047573	94	37	210	213	96	42	80	5.49505	4.91462	5.99258	6.12478	6.17086	6.01136	6.03472
ENSG00000150753	CCT5	chaperonin containing TCP1 subunit 5 [Source:HGNC Symbol;Acc:HGNC:1618]	-10.061	9.69715	2318.06	0	0	-0.731651	9.69715	12.7826	0.00035	0.042796	1361	581	3435	2747	1240	488	1311	9.34686	8.88147	10.0215	9.81112	9.85951	9.54701	10.0664
ENSG00000008083	JARID2	jumonji and AT-rich interaction domain containing 2 [Source:HGNC Symbol;Acc:HGNC:6196]	-12.8475	7.32544	3885.4	0	0	0.68113	7.32544	14.0791	0.000175	0.026874	456	265	396	460	199	88	155	7.7699	7.74942	6.90624	7.23405	7.22112	7.07689	6.98748
ENSG00000113580	NR3C1	nuclear receptor subfamily 3 group C member 1 [Source:HGNC Symbol;Acc:HGNC:7978]	-13.5035	6.71851	3291.17	0	0	0.80396	6.71851	15.384	8.8e-05	0.01719	304	190	272	334	93	48	113	7.18538	7.26979	6.36509	6.77276	6.12515	6.20363	6.5321
ENSG00000135272	MDFIC	MyoD family inhibitor domain containing [Source:HGNC Symbol;Acc:HGNC:28870]	-12.3027	7.93396	1984.81	0	0	0.843087	7.93396	12.9394	0.000322	0.041978	571	535	544	559	234	172	259	8.09417	8.76251	7.36391	7.51504	7.45466	8.04302	7.72754
ENSG00000102172	SMS	spermine synthase [Source:HGNC Symbol;Acc:HGNC:11123]	-12.4135	7.82367	2330.9	0	0	0.852556	7.82367	15.2425	9.5e-05	0.018218	684	409	657	602	166	104	289	8.35456	8.37521	7.63599	7.62187	6.95979	7.31768	7.88556
ENSG00000145990	GFOD1	glucose-fructose oxidoreductase domain containing 1 [Source:HGNC Symbol;Acc:HGNC:21096]	-14.0346	6.22315	2908.41	0	0	0.852687	6.22315	14.0645	0.000177	0.026874	186	156	152	196	82	38	87	6.47747	6.98561	5.52743	6.00502	5.94392	5.86729	6.1555
ENSG00000100307	CBX7	chromobox 7 [Source:HGNC Symbol;Acc:HGNC:1557]	-14.2297	6.03667	3764.33	0	0	0.867458	6.03667	17.0767	3.6e-05	0.011217	177	130	185	168	57	42	55	6.40603	6.72289	5.81013	5.78314	5.42065	6.01136	5.49551
ENSG00000166562	SEC11C	SEC11 homolog C, signal peptidase complex subunit [Source:HGNC Symbol;Acc:HGNC:23400]	-13.5607	6.69018	3176.03	0	0	0.868133	6.69018	17.3841	3.1e-05	0.010087	323	180	299	286	76	52	112	7.27277	7.19186	6.50142	6.54922	5.83454	6.3189	6.5193
ENSG00000105835	NAMPT	nicotinamide phosphoribosyltransferase [Source:HGNC Symbol;Acc:HGNC:30092]	-12.5942	7.65452	1902.92	0	0	0.87195	7.65452	12.8715	0.000334	0.042796	542	407	491	474	142	115	277	8.01901	8.36814	7.21615	7.27727	6.73477	7.46261	7.82441
ENSG00000181915	ADO	2-aminoethanethiol dioxygenase [Source:HGNC Symbol;Acc:HGNC:23506]	-14.0267	6.25863	2476.82	0	0	0.906867	6.25863	14.0643	0.000177	0.026874	211	152	135	178	78	52	87	6.65915	6.94818	5.35686	5.86635	5.87193	6.3189	6.1555
ENSG00000136111	TBC1D4	TBC1 domain family member 4 [Source:HGNC Symbol;Acc:HGNC:19165]	-12.9732	7.29606	1751.7	0	0	0.921199	7.29606	12.7711	0.000352	0.042796	495	286	532	318	133	50	216	7.88822	7.85938	7.33175	6.70203	6.64043	6.26242	7.4658
ENSG00000186891	TNFRSF18	TNF receptor superfamily member 18 [Source:HGNC Symbol;Acc:HGNC:11914]	-13.4471	6.84611	2727	0	0	0.946296	6.84611	18.5464	1.7e-05	0.006544	321	235	294	203	118	72	124	7.26381	7.57621	6.47713	6.05554	6.46804	6.78771	6.66593
ENSG00000106415	GLCCI1	glucocorticoid induced 1 [Source:HGNC Symbol;Acc:HGNC:18713]	-13.8698	6.41696	3895.33	0	0	0.9582	6.41696	23.7066	1e-06	0.000721	258	167	236	243	79	33	82	6.94892	7.08381	6.16064	6.31453	5.89026	5.66427	6.07028
ENSG00000124788	ATXN1	ataxin 1 [Source:HGNC Symbol;Acc:HGNC:10548]	-13.4536	6.84661	2064.78	0	0	0.971941	6.84661	15.3864	8.8e-05	0.01719	315	244	248	333	87	84	91	7.23662	7.63039	6.23206	6.76844	6.02912	7.00985	6.22023
ENSG00000164674	SYTL3	synaptotagmin like 3 [Source:HGNC Symbol;Acc:HGNC:15587]	-15.057	5.26461	2998.26	0	0	0.984169	5.26461	15.4943	8.3e-05	0.017084	106	81	109	106	27	17	36	5.66789	6.04149	5.04936	5.12082	4.34771	4.71097	4.88637
ENSG00000109861	CTSC	cathepsin C [Source:HGNC Symbol;Acc:HGNC:2528]	-15.6006	4.73885	2669.56	0	0	0.991582	4.73885	12.5551	0.000395	0.046215	76	54	67	83	23	11	19	5.18941	5.45801	4.35097	4.7695	4.11806	4.08701	3.97028
ENSG00000125753	VASP	vasodilator stimulated phosphoprotein [Source:HGNC Symbol;Acc:HGNC:12652]	-14.3388	5.97907	1874.88	0	0	0.999812	5.97907	13.0482	0.000304	0.040634	169	138	157	200	33	31	67	6.33941	6.80894	5.57399	6.03411	4.63547	5.57432	5.77947
ENSG00000112149	CD83	CD83 molecule [Source:HGNC Symbol;Acc:HGNC:1703]	-12.7837	7.52213	1570.5	0	0	1.00926	7.52213	14.2525	0.00016	0.025315	420	453	418	626	144	71	195	7.65133	8.52256	6.98416	7.67824	6.75492	6.76755	7.31836
ENSG00000066294	CD84	CD84 molecule [Source:HGNC Symbol;Acc:HGNC:1704]	-13.4912	6.82794	3427.66	0	0	1.02135	6.82794	26.4119	0	0.00029	369	215	277	329	93	63	95	7.4647	7.44798	6.39133	6.75102	6.12515	6.59532	6.28218
ENSG00000111670	GNPTAB	N-acetylglucosamine-1-phosphate transferase subunits alpha and beta [Source:HGNC Symbol;Acc:HGNC:29670]	-14.5159	5.84104	2367.14	0	0	1.07093	5.84104	17.6791	2.6e-05	0.008891	185	111	92	172	53	26	62	6.4697	6.49525	4.80583	5.817	5.31602	5.32135	5.66786
ENSG00000026751	SLAMF7	SLAM family member 7 [Source:HGNC Symbol;Acc:HGNC:21394]	-13.8894	6.46701	1373.8	0	0	1.10217	6.46701	13.0346	0.000306	0.040634	180	242	194	247	52	49	95	6.43023	7.61852	5.8785	6.33805	5.28864	6.23332	6.28218
ENSG00000089692	LAG3	lymphocyte activating 3 [Source:HGNC Symbol;Acc:HGNC:6476]	-14.0512	6.31224	1404.3	0	0	1.10659	6.31224	13.1391	0.000289	0.040411	230	176	140	247	39	47	89	6.78338	7.15947	5.40915	6.33805	4.87527	6.17331	6.18823
ENSG00000006530	AGK	acylglycerol kinase [Source:HGNC Symbol;Acc:HGNC:21869]	-15.2868	5.10988	2890.21	0	0	1.11213	5.10988	18.4385	1.8e-05	0.006544	104	72	67	87	27	17	39	5.64048	5.87194	4.35097	4.83707	4.34771	4.71097	5.00133
ENSG00000143970	ASXL2	ASXL transcriptional regulator 2 [Source:HGNC Symbol;Acc:HGNC:23805]	-13.6752	6.68703	1993.21	0	0	1.11518	6.68703	19.2962	1.1e-05	0.004621	277	244	180	327	91	45	102	7.05133	7.63039	5.7707	6.74224	6.09384	6.1107	6.38458
ENSG00000070882	OSBPL3	oxysterol binding protein like 3 [Source:HGNC Symbol;Acc:HGNC:16370]	-14.9092	5.49193	2349.01	0	0	1.13679	5.49193	18.4494	1.7e-05	0.006544	181	67	108	86	31	26	52	6.43821	5.76835	5.03612	4.82047	4.54578	5.32135	5.41484
ENSG00000152969	JAKMIP1	janus kinase and microtubule interacting protein 1 [Source:HGNC Symbol;Acc:HGNC:26460]	-15.9837	4.45776	2012.19	0	0	1.16942	4.45776	13.3668	0.000256	0.036555	67	46	38	68	16	13	15	5.00829	5.22746	3.54011	4.4835	3.59942	4.32624	3.63257
ENSG00000049249	TNFRSF9	TNF receptor superfamily member 9 [Source:HGNC Symbol;Acc:HGNC:11924]	-10.5387	9.84405	936.192	0	0	1.18824	9.84405	15.6648	7.6e-05	0.01676	2702	2161	1180	3245	659	465	914	10.3361	10.7763	8.48037	10.0514	8.94771	9.47737	9.54612
ENSG00000047644	WWC3	WWC family member 3 [Source:HGNC Symbol;Acc:HGNC:29237]	-15.055	5.36623	1563.66	0	0	1.19325	5.36623	14.2592	0.000159	0.025315	113	99	68	127	31	29	25	5.75991	6.33046	4.3722	5.38065	4.54578	5.47839	4.36321
ENSG00000183918	SH2D1A	SH2 domain containing 1A [Source:HGNC Symbol;Acc:HGNC:10820]	-15.9138	4.53607	2359.74	0	0	1.19407	4.53607	15.715	7.4e-05	0.01676	60	57	60	49	18	14	16	4.8498	5.53578	4.19289	4.01414	3.76755	4.43246	3.72469
ENSG00000165030	NFIL3	nuclear factor, interleukin 3 regulated [Source:HGNC Symbol;Acc:HGNC:7787]	-14.0896	6.31712	2100.13	0	0	1.20486	6.31712	22.2891	2e-06	0.001232	228	191	154	258	80	32	54	6.77079	7.27736	5.54624	6.40081	5.90837	5.62	5.46912
ENSG00000153898	MCOLN2	mucolipin 2 [Source:HGNC Symbol;Acc:HGNC:13357]	-14.4858	5.92935	1227.15	0	0	1.20548	5.92935	13.0616	0.000301	0.040634	188	136	107	177	27	49	46	6.49287	6.7879	5.02276	5.85824	4.34771	6.23332	5.23856
ENSG00000124145	SDC4	syndecan 4 [Source:HGNC Symbol;Acc:HGNC:10661]	-13.8483	6.56079	1438.68	0	0	1.2091	6.56079	16.5797	4.7e-05	0.013828	243	242	221	184	48	67	97	6.86261	7.61852	6.06608	5.91407	5.17358	6.684	6.31219
ENSG00000090104	RGS1	regulator of G protein signaling 1 [Source:HGNC Symbol;Acc:HGNC:9991]	-13.4397	6.97277	1056.3	0	0	1.2302	6.97277	13.6691	0.000218	0.032314	312	334	284	394	54	82	88	7.22282	8.08309	6.42728	7.01083	5.3429	6.97512	6.17196
ENSG00000165338	HECTD2	HECT domain E3 ubiquitin protein ligase 2 [Source:HGNC Symbol;Acc:HGNC:26736]	-16.4484	4.05061	1765.9	0	0	1.25277	4.05061	12.4607	0.000416	0.047573	46	39	23	48	13	6	17	4.46854	4.99024	2.82668	3.98464	3.30358	3.2221	3.81128
ENSG00000204287	HLA-DRA	major histocompatibility complex, class II, DR alpha [Source:HGNC Symbol;Acc:HGNC:4947]	-14.3377	6.0987	1031	0	0	1.25623	6.0987	12.5521	0.000396	0.046215	157	191	234	212	32	19	53	6.23333	7.27736	6.14838	6.118	4.59132	4.87064	5.44224
ENSG00000035403	VCL	vinculin [Source:HGNC Symbol;Acc:HGNC:12665]	-14.2845	6.16102	2840.1	0	0	1.26665	6.16102	30.5606	0	9.4e-05	206	176	165	181	48	41	55	6.6246	7.15947	5.64549	5.89041	5.17358	5.97667	5.49551
ENSG00000253522	MIR3142HG	MIR3142 host gene [Source:HGNC Symbol;Acc:HGNC:51944]	-15.1228	5.3428	1550.15	0	0	1.26993	5.3428	15.9679	6.4e-05	0.016552	142	82	52	68	43	20	54	6.08874	6.05916	3.98808	4.4835	5.01551	4.94431	5.46912
ENSG00000134107	BHLHE40	basic helix-loop-helix family member e40 [Source:HGNC Symbol;Acc:HGNC:1046]	-15.8257	4.64863	2043.98	0	0	1.27022	4.64863	16.8579	4e-05	0.012257	65	65	61	63	15	9	24	4.96476	5.72474	4.21656	4.37401	3.50739	3.80006	4.30471
ENSG00000135077	HAVCR2	hepatitis A virus cellular receptor 2 [Source:HGNC Symbol;Acc:HGNC:18437]	-16.5962	3.96011	3291.95	0	0	1.34699	3.96011	19.9614	8e-06	0.003916	54	31	35	35	9	10	9	4.69856	4.66062	3.42291	3.53355	2.78185	3.95065	2.90609
ENSG00000256128	LINC00944	long intergenic non-protein coding RNA 944 [Source:HGNC Symbol;Acc:HGNC:48640]	-16.1221	4.42029	1328.04	0	0	1.3797	4.42029	13.981	0.000185	0.027727	66	51	61	63	7	8	12	4.98669	5.37581	4.21656	4.37401	2.42739	3.63189	3.31458
ENSG00000149177	PTPRJ	protein tyrosine phosphatase, receptor type J [Source:HGNC Symbol;Acc:HGNC:9673]	-16.2653	4.29737	3319.56	0	0	1.3888	4.29737	24.2288	1e-06	0.000618	66	43	37	46	16	11	12	4.98669	5.13053	3.50209	3.92378	3.59942	4.08701	3.31458
ENSG00000125657	TNFSF9	TNF superfamily member 9 [Source:HGNC Symbol;Acc:HGNC:11939]	-16.4159	4.15401	1502.53	0	0	1.40472	4.15401	14.656	0.000129	0.02131	57	41	37	50	6	12	9	4.77616	5.06209	3.50209	4.04304	2.21105	4.21158	2.90609
ENSG00000173706	HEG1	heart development protein with EGF like domains 1 [Source:HGNC Symbol;Acc:HGNC:29227]	-15.6379	4.90374	1235.93	0	0	1.42822	4.90374	15.5172	8.2e-05	0.017084	69	90	54	78	14	12	33	5.05055	6.1932	4.04208	4.68032	3.40908	4.21158	4.76144
ENSG00000131149	GSE1	Gse1 coiled-coil protein [Source:HGNC Symbol;Acc:HGNC:28979]	-15.7933	4.75005	1029.36	0	0	1.42898	4.75005	12.9311	0.000323	0.041978	68	77	26	65	18	15	31	5.02958	5.96858	3.00037	4.41881	3.76755	4.53139	4.67171
ENSG00000275302	CCL4	C-C motif chemokine ligand 4 [Source:HGNC Symbol;Acc:HGNC:10630]	-9.63567	10.8679	589.194	0	0	1.43329	10.8679	16.2306	5.6e-05	0.015437	4499	5648	3339	5057	750	1253	1405	11.0716	12.1622	9.98065	10.6914	9.13427	10.9073	10.1663
ENSG00000077585	GPR137B	G protein-coupled receptor 137B [Source:HGNC Symbol;Acc:HGNC:11862]	-16.5514	4.0636	2093.99	0	0	1.48308	4.0636	19.8289	8e-06	0.003916	60	36	24	47	16	4	11	4.8498	4.87527	2.88693	3.95453	3.59942	2.64759	3.19084
ENSG00000198846	TOX	thymocyte selection associated high mobility group box [Source:HGNC Symbol;Acc:HGNC:18988]	-16.2102	4.41733	958.867	0	0	1.49276	4.41733	12.8142	0.000344	0.042796	102	30	30	71	10	4	21	5.61254	4.61357	3.20355	4.54542	2.93101	2.64759	4.11348
ENSG00000167207	NOD2	nucleotide binding oligomerization domain containing 2 [Source:HGNC Symbol;Acc:HGNC:5331]	-16.8167	3.84837	1496.97	0	0	1.51729	3.84837	15.7804	7.1e-05	0.01676	67	20	19	38	9	7	10	5.00829	4.0326	2.55684	3.65086	2.78185	3.4415	3.05548
ENSG00000163508	EOMES	eomesodermin [Source:HGNC Symbol;Acc:HGNC:3372]	-13.1498	7.41005	771.416	0	0	1.52199	7.41005	16.3512	5.3e-05	0.014839	506	476	199	701	91	70	106	7.91991	8.59399	5.91513	7.84139	6.09384	6.74712	6.43998
ENSG00000105374	NKG7	natural killer cell granule protein 7 [Source:HGNC Symbol;Acc:HGNC:7830]	-13.4488	7.11689	754.472	0	0	1.53848	7.11689	15.7842	7.1e-05	0.01676	362	423	134	374	63	93	121	7.43709	8.42375	5.34616	6.93576	5.5646	7.15654	6.63065
ENSG00000101665	SMAD7	SMAD family member 7 [Source:HGNC Symbol;Acc:HGNC:6773]	-17.4672	3.25648	1879.51	0	0	1.58471	3.25648	15.6745	7.5e-05	0.01676	25	27	22	17	5	3	7	3.59624	4.46246	2.7638	2.50952	1.95645	2.24293	2.55096
ENSG00000107968	MAP3K8	mitogen-activated protein kinase kinase kinase 8 [Source:HGNC Symbol;Acc:HGNC:6860]	-16.7467	3.92295	944.388	0	0	1.58915	3.92295	12.792	0.000348	0.042796	34	48	35	46	6	2	10	4.03556	5.28864	3.42291	3.92378	2.21105	1.6785	3.05548
ENSG00000117560	FASLG	Fas ligand [Source:HGNC Symbol;Acc:HGNC:11936]	-16.1861	4.46639	1233.12	0	0	1.60486	4.46639	18.0291	2.2e-05	0.007622	61	65	54	57	6	7	17	4.87354	5.72474	4.04208	4.23062	2.21105	3.4415	3.81128
ENSG00000182985	CADM1	cell adhesion molecule 1 [Source:HGNC Symbol;Acc:HGNC:5951]	-17.0132	3.69875	1429.95	0	0	1.61285	3.69875	16.4439	5e-05	0.014483	47	29	15	39	7	6	7	4.49938	4.56494	2.22465	3.68793	2.42739	3.2221	2.55096
ENSG00000276085	CCL3L1	C-C motif chemokine ligand 3 like 1 [Source:HGNC Symbol;Acc:HGNC:10628]	-11.731	8.88053	867.357	0	0	1.62979	8.88053	24.5334	1e-06	0.000563	1203	1518	1430	1065	201	138	405	9.16887	10.2668	8.75751	8.44446	7.23553	7.72546	8.37218
ENSG00000125245	GPR18	G protein-coupled receptor 18 [Source:HGNC Symbol;Acc:HGNC:4472]	-15.6275	5.02067	831.383	0	0	1.64705	5.02067	15.1215	0.000101	0.018798	77	107	38	91	11	19	27	5.2082	6.44238	3.54011	4.90162	3.06618	4.87064	4.47353
ENSG00000091436	MAP3K20	mitogen-activated protein kinase kinase kinase 20 [Source:HGNC Symbol;Acc:HGNC:17797]	-16.284	4.41038	904.114	0	0	1.66905	4.41038	15.0369	0.000105	0.018956	68	58	45	54	12	14	2	5.02958	5.5608	3.78142	4.15319	3.18976	4.43246	0.824792
ENSG00000111537	IFNG	interferon gamma [Source:HGNC Symbol;Acc:HGNC:5438]	-12.3804	8.25287	467.831	0	0	1.67155	8.25287	13.1331	0.00029	0.040411	734	1028	504	804	71	226	155	8.4563	9.70452	7.25382	8.03906	5.7366	8.43675	6.98748
ENSG00000153094	BCL2L11	BCL2 like 11 [Source:HGNC Symbol;Acc:HGNC:994]	-15.6132	5.06762	1693.45	0	0	1.68429	5.06762	28.8711	0	0.000149	112	92	67	83	11	12	29	5.74711	6.22485	4.35097	4.7695	3.06618	4.21158	4.57602
ENSG00000069702	TGFBR3	transforming growth factor beta receptor 3 [Source:HGNC Symbol;Acc:HGNC:11774]	-13.8349	6.84867	1074.54	0	0	1.73518	6.84867	27.2932	0	0.000202	429	306	110	338	57	47	104	7.6819	7.95684	5.06248	6.78991	5.42065	6.17331	6.41255
ENSG00000167618	LAIR2	leukocyte associated immunoglobulin like receptor 2 [Source:HGNC Symbol;Acc:HGNC:6478]	-17.2527	3.5683	1125.92	0	0	1.76001	3.5683	16.1579	5.8e-05	0.015668	55	20	19	16	19	1	5	4.72489	4.0326	2.55684	2.4242	3.8448	0.7384	2.07883
ENSG00000168329	CX3CR1	C-X3-C motif chemokine receptor 1 [Source:HGNC Symbol;Acc:HGNC:2558]	-14.5783	6.12473	600.522	0	0	1.76034	6.12473	14.9176	0.000112	0.01938	264	184	32	186	30	30	82	6.98205	7.22354	3.29533	5.92963	4.49876	5.52715	6.07028
ENSG00000121039	RDH10	retinol dehydrogenase 10 [Source:HGNC Symbol;Acc:HGNC:19975]	-14.6049	6.10017	1180.77	0	0	1.76171	6.10017	27.5337	0	0.000202	194	220	83	118	33	44	63	6.53813	7.48112	4.65807	5.27497	4.63547	6.07834	5.69088
ENSG00000217482	HMGB1P17	high mobility group box 1 pseudogene 17 [Source:HGNC Symbol;Acc:HGNC:39099]	-18.4274	2.5145	1741.57	0	0	1.77639	2.5145	13.5286	0.000235	0.033954	16	15	9	9	4	0	5	2.96146	3.62155	1.51534	1.62222	1.64708	-2.88157	2.07883
ENSG00000124191	TOX2	TOX high mobility group box family member 2 [Source:HGNC Symbol;Acc:HGNC:16095]	-15.965	4.82994	722.112	0	0	1.79489	4.82994	15.6285	7.7e-05	0.01676	185	23	38	78	17	12	12	6.4697	4.23268	3.54011	4.68032	3.68593	4.21158	3.31458
ENSG00000143185	XCL2	X-C motif chemokine ligand 2 [Source:HGNC Symbol;Acc:HGNC:10646]	-13.7414	6.97634	691.483	0	0	1.79696	6.97634	19.5565	1e-05	0.004343	429	369	121	358	62	22	159	7.6819	8.22679	5.19946	6.87275	5.54159	5.08124	7.0242
ENSG00000065989	PDE4A	phosphodiesterase 4A [Source:HGNC Symbol;Acc:HGNC:8780]	-16.9241	3.8806	890.286	0	0	1.821	3.8806	15.7794	7.1e-05	0.01676	46	43	21	43	3	9	5	4.46854	5.13053	2.69806	3.82738	1.25273	3.80006	2.07883
ENSG00000276070	CCL4L2	C-C motif chemokine ligand 4 like 2 [Source:HGNC Symbol;Acc:HGNC:24066]	-11.7852	8.96296	1088.6	0	0	1.86786	8.96296	40.4442	0	2e-06	1738	1509	1383	921	179	166	380	9.69956	10.2582	8.70931	8.23497	7.06845	7.99182	8.28029
ENSG00000170873	MTSS1	MTSS1, I-BAR domain containing [Source:HGNC Symbol;Acc:HGNC:20443]	-17.936	2.9744	1099.57	0	0	1.87782	2.9744	14.5781	0.000134	0.021896	20	25	7	14	4	4	7	3.27836	4.35214	1.1722	2.23676	1.64708	2.64759	2.55096
ENSG00000169896	ITGAM	integrin subunit alpha M [Source:HGNC Symbol;Acc:HGNC:6149]	-18.6729	2.36376	1321.08	0	0	1.90323	2.36376	12.8505	0.000337	0.042796	13	15	7	10	2	1	3	2.66769	3.62155	1.1722	1.76785	0.708268	0.7384	1.37244
ENSG00000048052	HDAC9	histone deacetylase 9 [Source:HGNC Symbol;Acc:HGNC:14065]	-15.8697	4.96321	1203.47	0	0	1.90687	4.96321	27.2948	0	0.000202	156	61	25	55	18	13	34	6.22413	5.63335	2.94476	4.17947	3.76755	4.32624	4.80429
ENSG00000146426	TIAM2	T cell lymphoma invasion and metastasis 2 [Source:HGNC Symbol;Acc:HGNC:11806]	-16.9842	3.89055	1312.06	0	0	1.94083	3.89055	23.4649	1e-06	0.000735	45	47	14	31	8	4	15	4.43703	5.25838	2.1281	3.36064	2.61548	2.64759	3.63257
ENSG00000164483	SAMD3	sterile alpha motif domain containing 3 [Source:HGNC Symbol;Acc:HGNC:21574]	-16.9912	3.88083	909.012	0	0	1.94221	3.88083	18.2388	1.9e-05	0.00704	44	47	13	45	6	5	8	4.40481	5.25838	2.02463	3.89236	2.21105	2.96326	2.73942
ENSG00000137441	FGFBP2	fibroblast growth factor binding protein 2 [Source:HGNC Symbol;Acc:HGNC:29451]	-16.4896	4.37521	620.952	0	0	1.96614	4.37521	15.0165	0.000107	0.018956	85	54	6	47	9	12	18	5.35031	5.45801	0.964218	3.95453	2.78185	4.21158	3.89297
ENSG00000115956	PLEK	pleckstrin [Source:HGNC Symbol;Acc:HGNC:9070]	-15.6204	5.2789	1218.75	0	0	2.06404	5.2789	34.4851	0	2.5e-05	136	124	69	95	8	12	25	6.02658	6.6548	4.39313	4.9634	2.61548	4.21158	4.36321
ENSG00000102755	FLT1	fms related tyrosine kinase 1 [Source:HGNC Symbol;Acc:HGNC:3763]	-18.7597	2.43759	1166.38	0	0	2.11439	2.43759	15.5992	7.8e-05	0.01676	27	7	5	9	2	2	3	3.70608	2.54008	0.721114	1.62222	0.708268	1.6785	1.37244
ENSG00000160856	FCRL3	Fc receptor like 3 [Source:HGNC Symbol;Acc:HGNC:18506]	-16.2508	4.78319	952.646	0	0	2.25311	4.78319	29.6625	0	0.000119	99	92	26	41	10	22	10	5.56959	6.22485	3.00037	3.75934	2.93101	5.08124	3.05548
ENSG00000115523	GNLY	granulysin [Source:HGNC Symbol;Acc:HGNC:4414]	-14.5937	6.41978	394.378	0	0	2.29709	6.41978	17.2622	3.3e-05	0.010456	138	404	33	192	26	41	60	6.0476	8.35747	3.33912	5.97534	4.29364	5.97667	5.62068
ENSG00000150687	PRSS23	serine protease 23 [Source:HGNC Symbol;Acc:HGNC:14370]	-17.7981	3.35331	1072.36	0	0	2.30081	3.35331	24.5372	1e-06	0.000563	41	29	6	24	3	4	5	4.30361	4.56494	0.964218	2.99696	1.25273	2.64759	2.07883
ENSG00000118785	SPP1	secreted phosphoprotein 1 [Source:HGNC Symbol;Acc:HGNC:11255]	-17.1817	3.88359	380.33	0	0	2.31903	3.88359	12.7534	0.000355	0.042796	18	72	49	10	7	5	2	3.12859	5.87194	3.90311	1.76785	2.42739	2.96326	0.824792
ENSG00000245848	CEBPA	CCAAT enhancer binding protein alpha [Source:HGNC Symbol;Acc:HGNC:1833]	-19.2173	2.14129	1059.82	0	0	2.34878	2.14129	15.8718	6.8e-05	0.01676	12	14	8	5	2	0	1	2.55478	3.52315	1.35395	0.824221	0.708268	-2.88157	-0.0687146
ENSG00000108702	CCL1	C-C motif chemokine ligand 1 [Source:HGNC Symbol;Acc:HGNC:10609]	-16.4109	4.74951	661.992	0	0	2.4803	4.74951	26.0061	0	0.000328	72	115	15	36	12	19	10	5.11171	6.54625	2.22465	3.57372	3.18976	4.87064	3.05548
ENSG00000270949	NA	NA	-19.3977	2.09811	725.811	0	0	2.54202	2.09811	15.0499	0.000105	0.018956	12	14	3	8	3	0	0	2.55478	3.52315	0.0612235	1.46022	1.25273	-2.88157	-2.88157
ENSG00000225630	MTND2P28	MT-ND2 pseudogene 28 [Source:HGNC Symbol;Acc:HGNC:42129]	-16.0993	5.10987	709.338	0	0	2.56849	5.10987	31.7793	0	6.7e-05	52	177	54	53	13	9	16	4.6444	7.16763	4.04208	4.12643	3.30358	3.80006	3.72469
ENSG00000162692	VCAM1	vascular cell adhesion molecule 1 [Source:HGNC Symbol;Acc:HGNC:12663]	-19.6739	2.0128	542.626	0	0	2.80513	2.0128	14.9873	0.000108	0.018959	10	15	3	8	0	0	1	2.29839	3.62155	0.0612235	1.46022	-2.88157	-2.88157	-0.0687146
ENSG00000091181	IL5RA	interleukin 5 receptor subunit alpha [Source:HGNC Symbol;Acc:HGNC:6017]	-19.8647	1.91099	411.731	0	0	2.91435	1.91099	13.0398	0.000305	0.040634	8	15	1	7	0	0	2	1.98638	3.62155	-1.19019	1.27771	-2.88157	-2.88157	0.824792
ENSG00000185634	SHC4	SHC adaptor protein 4 [Source:HGNC Symbol;Acc:HGNC:16743]	-19.5534	2.28166	905.078	0	0	3.07821	2.28166	25.4032	0	0.000414	16	18	5	3	0	0	4	2.96146	3.88193	0.721114	0.159145	-2.88157	-2.88157	1.76845
ENSG00000156886	ITGAD	integrin subunit alpha D [Source:HGNC Symbol;Acc:HGNC:6146]	-19.9909	2.00917	680.633	0	0	3.12217	2.00917	19.4182	1.1e-05	0.004496	19	9	0	4	1	3	0	3.20542	2.89515	-2.88157	0.529673	-0.176629	2.24293	-2.88157
