## Supplementary material for "Loss-of-function mutation in *IKZF2* leads to immunodeficiency with dysregulated germinal center reactions and reduction of MAIT cells": suppl_table5

### Sheet: Sheet1
Antibodies
Flow cytometry
Antigen	Fluorochrome	Clone	Catalog number	Manufacturer
Aiolos	Alexa Fluor 647	S50-895	565215	BD
Bcl6	PE	K112-91	561522	BD
CD11c	BV711	B-ly6	563130	BD
CD123	Pe-Cy7	7G3	560826	BD
CD127	APC-R700	HIL-7R-M21	565185	BD
CD127	PE	HIL-7R-M21	557938	BD
CD14	FITC	18D11	21810193	Immunotools
CD14	V501	M5E2	561391	BD
CD141	APC	1A4	564123	BD
CD152 (CTLA-4)	APC	BNI3	555855	BD
CD16	A700	3G8	557920	BD
CD161	BV605	HP-3G10	339916	BioLegend
CD161	BV605	HP-3G10	339916	Biolegend
CD185 (CXCR5)	PE-Cy7	MU5UBEE	25-9185-42	eBioscience
CD19	FITC	HI19a	21620143	Immunotools
CD19	APC	LT19	21270196	Immunotools
CD19	BV605	HIB19	302244	Biolegend
CD19	V502	HIB19	561121	BD
CD197 (CCR7)	BV650	3D12	563407	BD
CD197 (CCR7)	PE-CF594	150503	562381	BD
CD1c	BV605	F10/21A3	742748	BD
CD20	BV605	2H7	563783	BD
CD24	BV510	ML5	563035	BD
CD25	PeCf594	M-A251	562403	BD
CD25	APC	M-A251	555434	BD
CD27	APC-H7	O323	302816	BioLegend
CD28	APC-R700	CD28.2	565181	BD
CD3	APC-H7	SK7	560176	BD
CD3	FITC	HIT3b	21810033	Immunotools
CD3	APC	HIT3b	21810036	Immunotools
CD3	AlexaFluor 488	UCHT1	557694	BD
CD3	BV785	OKT3	317330	Biolegend
CD31	Pe-Cy7	WM59	563651	BD
CD38	PE	HIT2	21270384	Immunotools
CD39	PerCP-Cy5.5	TU66	564899	BD
CD4	BV510	SK3	562970	BD
CD4	Pe-Cy7	SK3	557852	BD
CD4	PerCP	SK3	345770	BD
CD4	V500	RPA-T4	560768	BD
CD4	PerCP	SK3	344624	BioLegend
CD45	BV421	HI30	563880	BD
CD45RA	BV781	HI100	563870	BD
CD45RA	BV711	HI101	563733	BD
CD45RA	FITC	HI100	304106	BioLegend
CD56	BUV395	NCAM16.2	563554	BD
CD57	Pe-Cy7	HNK-1	359624	BioLegend
CD57	APC-Cy7	HNK-1	359602/406516	Biolegend
CD69	BV781	FN50	563834	BD
CD69	APC	FN50	21620696	Immunotools
CD8	PeCf594	RPA-T8	562282	BD
CD8	PeCy7	RPA-T8	557746	BD
CD8	BV650	RPA-T8	563821	BD
CD8	BV711	SK1	344734	Biolegend
EAT-2	PacB	rabbit pAb/goat pAb	11871-1-AP/P-10994	PTG/Thermo Fischer
FCER1G	A488	rabbit pAb - in house conjugation	06-727	Millipore
FoxP3	PE	236A/E7	12-4777-42	eBioscience
FoxP3	PerCP-Cy5.5	236A	561493	BD
Helios	efluor450	22F6	48-9883-42	eBioscience
Helios	PE	22F6	563801	BD
HLA-DR	PE	MEM-12	21278994	Immunotools
IFNy	APC	4S.B3	17-7319-82	eBioscience
IgD	Pe-Cy7	IA6-2	348210	BioLegend
Ikaros	PE	R32-1149	564476	BD
IL-2	PE	MQ1-17H12	12-7029-81	eBioscience
Ki67	BV781	B56	563756	BD
NKG2A	PECy7	Z199	B10246	Beckman Coulter
NKG2C	BV650	REA205	130-120-448/405232	Miltenyi/Biolegend
PD-1	BV711	EH12.1	564017	BD
PD-1	PE	EH12.2H7	329906	BioLegend
PLZF	PE-CF594	R17-809	565738	BD
STAT5	AlexaFluor 647	47/Stat5(pY694)	612599	BD
SYK	APC	4D10.1	17-6696-42	eBioscience
TCRgd	PECy5.5	IMMU510	A99021	Beckman Coulter
Valpha7.2	PE	3C10	351706	BioLegend
Other dyes
Live/dead Fixable Green Dead Cell Stain Kit			L23101	ThermoFisher
Fixable Viability Dye eFluor™ 506			65-0866-14	Thermo Fisher
7-AAD			559925	BD
MR-1	APC			The MR1 tetramer technology was developed jointly by Dr. James McCluskey, Dr. Jamie Rossjohn, and Dr. David Fairlie, and the material was produced by the NIH Tetramer Core Facility as permitted to be distributed by the University of Melbourne.
Primers
Target	Forward primer sequence	Reverse primer sequence	Use
RPLP0	TCACCATCTTCCAGGAGCGA	TGGACTCCACGACGTACTCA	qPCR from unstimulated and stimulated PBMCs
CASC3	GCCTTCTTTCCTGCAACCAC	CGGTTAAACTGAGGTGGAGGT	qPCR from unstimulated and stimulated PBMCs
IL1B	TGGCAATGAGGATGACTTGT	GGAAAGAAGGTGCTCAGGTC	qPCR from unstimulated and stimulated PBMCs
IFNB1	GAGCTACAACTTGCTTGGATTCC	CAAGCCTCCCATTCAATTGC	qPCR from unstimulated and stimulated PBMCs
IKZF2_p.Y200X_genomic	GAACTACAAAAGCAGTAGGGGGA	TGTTGCCAGAGGTACGATCC or CCCTGTTGCCAGAGGTACG	PCR and capillary sequencing from genomic DNA
IKZF2_p.Y200X_cDNA	AGCTTTCACCCGAAAGGGAG	CCAATGCAAACCATGCCACA or GGAGTCACACTGGTGAACG	PCR and capillary sequencing from cDNA
